# Natural interaction based visual field prediction in virtual reality – a pilot study

**DOI:** 10.64898/2026.10.27.26366299

**Authors:** Samira Frerichs, Melanie Kempf, Björn Severitt, Siegfried Wahl, Alexander Neugebauer

## Abstract

**Objective:** The aim was to develop and evaluate the Passive Visual Field Measurement (PVFM), a novel visual field (VF) measurement tool that predicts the VF from a user’s natural, intuitive interactions in a virtual reality (VR) environment. Due to the flexible nature of its input, the tool could be integrated with various interactive VR tasks and even run passively in the background of tasks users are already motivated to carry out, such as preventive exercises or rehabilitation training.

**Methods:** The PVFM was developed and compared to a conventional VF measurement method, kinetic perimetry using the Octopus 900 perimeter, in a pilot study with n=4 retinitis pigmentosa patients. Both measurements were carried out for each eye, for a total of eight sets. The measured VFs were compared using radial-weighted Intersection over Union (IoU), showing the degree to which PVFM results align with conventional VF testing.

**Results:** For patients with largely concentric visual fields (n=6 eyes), agreement between PVFM and kinetic perimetry was high, with radial-weighted IoU of 75.4% to 91.0% and mean absolute angular distances between VF boundaries of 0.31° to 2.68°. In contrast, one patient with pronounced peripheral visual field areas (n=2 eyes) showed substantially lower agreement, with IoU of 29.6% to 35.7% and distances of 17.5° to 22.3°, as kinetic perimetry detected a larger peripheral visual area than PVFM. PVFM takes significantly longer than kinetic perimetry, however patient feedback indicates that PVFM is more enjoyable and engaging.

**Conclusion:** The preliminary evidence of this pilot study suggests the feasibility of PVFM as an intuitive and engaging method for detecting VF boundaries in patients with concentric peripheral visual field loss, with agreement with kinetic perimetry within the range of test-retest variability reported for conventional kinetic perimetry. However, PVFM showed drastically lower agreement in peripheral, non-concentric visual field areas, a current limitation requiring further investigation and refinement.
