## Supporting File 2 - Questionnaire results for "Natural interaction based visual field prediction in virtual reality – a pilot study"

Kinetic Perimetry	Patient 1	Patient 2	Patient 3	Patient 4
This visual field measurement method is clear and intuitive	10	10	10	10
This method is straining for the eyes	5	2	5	1
This method is physically straining	1	1	1	1
This methdod was cognitively straining	1	9	5	2
I was feeling time pressure during this method	1	9	1	1
I feel that I was able to accomplish my task in this method	10	3	10	10
I enjoyed the visual field measurement with this method	8	1	2	5
This method was engaging	9	2	4	6
Passive Visual Field Measurement	Patient 1	Patient 2	Patient 3	Patient 4
This visual field measurement method is clear and intuitive	10	10	10	10
This method is straining for the eyes	7	2	6	2
This method is physically straining	7	1	1	1
This methdod was cognitively straining	1	8	6	3
I was feeling time pressure during this method	1	3	4	1
I feel that I was able to accomplish my task in this method	9	9	10	10
I enjoyed the visual field measurement with this method	10	5	10	10
This method was engaging	10	2	10	10
Comparison (1=strong preference for kinetic perimetry; 5=strong preference for PVFM)	Patient 1	Patient 2	Patient 3	Patient 4
Which method is more intuitive?	3	2	5	3
Which method is less straining?	1	2	5	2
Which method feels more reliable?	2	4	3	5
Which method was more enjoyable?	5	4	5	5
Which method felt shorter to finish?	1	2	1	3
Which method would you prefer for future visual field testing?	1	4	5	4
Additional Questions	Patient 1	Patient 2	Patient 3	Patient 4
I could imagine using the PVFM regularly at home	10	10	10	10
The use of VR technology was intuitive and accessible	10	10	10	10
I felt motion sickness during the use of the VR device	1	1	1	1
